# Microbiota-Short Chain Fatty Acid Relationships Underlie Clinical Heterogeneity and Identify Key Microbial Targets in Irritable Bowel Syndrome (IBS)

**DOI:** 10.1101/2024.01.31.24302084

**Authors:** Andrea Shin, Yue Xing, Mohammed Rayyan Waseem, Robert Siwiec, Toyia James-Stevenson, Nicholas Rogers, Matthew Bohm, John Wo, Carolyn Lockett, Anita Gupta, Jhalka Kadariya, Evelyn Toh, Rachel Anderson, Huiping Xu, Xiang Gao

## Abstract

**Background:** Identifying microbial targets in irritable bowel syndrome (IBS) and other disorders of gut-brain interaction (DGBI) is challenging due to the dynamic nature of microbiota-metabolite-host interactions. SCFA are key microbial metabolites that modulate intestinal homeostasis and may influence IBS pathophysiology. We aimed to assess microbial features associated with short chain fatty acids (SCFA) and determine if features varied across IBS subtypes and endophenotypes. Among 96 participants who were screened, 71 completed the study. We conducted in-depth investigations of stool microbial metagenomes, stool SCFA, and measurable IBS traits (stool bile acids, colonic transit, stool form) in 41 patients with IBS (IBS with constipation [IBS-C] IBS with diarrhea [IBS-D]) and 17 healthy controls. We used partial canonical correspondence analyses (pCCA), conditioned on transit, to quantify microbe-SCFA associations across clinical groups. To explore relationships between microbially-derived SCFA and IBS traits, we compared gut microbiome-encoded potential for substrate utilization across groups and within a subset of participants selected by their stool characteristics as well as stool microbiomes of patients with and without clinical bile acid malabsorption.

**Results:** Overall stool microbiome composition and individual taxa abundances differed between clinical groups. Microbes-SCFA associations differed across groups and revealed key taxa including *Dorea* sp. CAG:317 and *Bifidobacterium pseudocatenulatum* in IBS-D and *Akkermansia muciniphila* and *Prevotella copri* in IBS-C that that may drive subtype-specific microbially-mediated mechanisms. Strongest microbe-SCFA associations were observed in IBS-D and several SCFA-producing species surprisingly demonstrated inverse correlations with SCFA. Fewer bacterial taxa were associated with acetate to butyrate ratios in IBS compared to health. In participants selected by stool form, we demonstrated differential abundances of microbial genes/pathways for SCFA metabolism and degradation of carbohydrates and mucin across groups. SCFA-producing taxa were reduced in IBS-D patients with BAM.

**Conclusion:** Keystone taxa responsible for SCFA production differ according to IBS subtype and traits and the IBS microbiome is characterized by reduced functional redundancy. Differences in microbial substrate preferences are also linked to bowel functions. Focusing on taxa that drive SCFA profiles and stool form may be a rational strategy for identifying relevant microbial targets in IBS and other DGBI.
