## Supplemental Tables for "Microbiota-Short Chain Fatty Acid Relationships Underlie Clinical Heterogeneity and Identify Key Microbial Targets in Irritable Bowel Syndrome (IBS)"

### Sheet: TableS1
Taxon	p_value	HV_mean	HV_sd	IBSC_mean	IBSC_sd	IBSD_mean	IBSD_sd
Dorea_sp_CAG_317	0.000859227	0.00780412	0.0248559	0.00648133	0.0251021	0.132424	0.305847
Actinomyces_sp_HMSC035G02	0.00199817	0	0	4.4e-05	0.000170411	0.00196538	0.0059961
Clostridium_sp_CAG_58	0.00334319	0.0125882	0.0223387	0.173792	0.200682	0.25346	0.545794
Blautia_sp_CAG_257	0.0070967	0.01633	0.0344806	0.0429253	0.121542	0.120842	0.219538
Erysipelatoclostridium_ramosum	0.0110862	0.000334706	0.00133186	0.00543333	0.0210432	0.0237242	0.0565394
Actinomyces_odontolyticus	0.0120311	0.00125882	0.00504024	0.000146667	0.000568037	0.00388808	0.00788045
Actinomyces_sp_S6_Spd3	0.0132147	6.41176e-05	0.000264364	0	0	0.00243269	0.00752723
Actinomyces_sp_ICM47	0.0145847	0.00082	0.00204637	0.000945333	0.00317108	0.01924	0.0506783
Lawsonibacter_asaccharolyticus	0.0188522	0.0170406	0.0316352	0.125324	0.173152	0.0947912	0.238202
Streptococcus_mitis	0.0224611	0.00366529	0.0100018	0.000632667	0.00171142	0.00765077	0.0183766
Actinobaculum_sp_oral_taxon_183	0.0228723	0	0	0	0	0.00125	0.00444276
Mogibacterium_diversum	0.0228723	0	0	0	0	0.000128462	0.000336139
Ruminococcus_gnavus	0.022886	0.336011	0.567761	0.0540187	0.118424	0.675381	1.16675
Proteobacteria_bacterium_CAG_139	0.0294911	0.0195459	0.0359963	0.364015	0.809801	0.634781	1.51193
Blautia_hansenii	0.0295776	0.0332165	0.121194	6.2e-05	0.000240125	0.0294277	0.104598
Firmicutes_bacterium_CAG_83	0.0302527	1.0458	3.0477	0.134906	0.185137	0.550672	1.84508
Oribacterium_sinus	0.0446151	0	0	0	0	0.00112308	0.00299084
Clostridium_lavalense	0.0465388	0.00100941	0.00239411	0.0326533	0.0902478	0.0134358	0.0205709

### Sheet: TableS2
Taxon	Comparison	Estimate	SD	t_value	p_value	Controls_mean	IBS-C_mean	IBS-D_mean	Controls_SD	IBS-C_SD	IBS-D_SD
Alistipes_sp_An31A	IBS-C vs. Controls	-1.90226	0.973589	-1.95386	0.0563229	0.507366	0	7.69231e-05	2.09145	0	0.000392232
Alistipes_sp_An31A	IBS-D vs. Controls	-1.39947	0.857504	-1.63203	0.108957	0.507366	0	7.69231e-05	2.09145	0	0.000392232
Alistipes_sp_An31A	IBS-D vs. IBS-C	0.50279	0.92271	0.544906	0.588241	0.507366	0	7.69231e-05	2.09145	0	0.000392232
Dialister_sp_CAG_357	IBS-C vs. Controls	-2.513	1.42086	-1.76865	0.0830529	1.88365	0	0.00340577	7.37974	0	0.0138853
Dialister_sp_CAG_357	IBS-D vs. IBS-C	1.88102	1.34661	1.39686	0.168625	1.88365	0	0.00340577	7.37974	0	0.0138853
Dialister_sp_CAG_357	IBS-D vs. Controls	-0.631976	1.25144	-0.504997	0.61578	1.88365	0	0.00340577	7.37974	0	0.0138853
Eubacterium_sp_CAG_180	IBS-D vs. Controls	0.331316	1.92639	0.171988	0.864141	1.81271	1.67427	0.0407485	5.99188	4.19906	0.199147
Eubacterium_sp_CAG_180	IBS-D vs. IBS-C	0.210946	2.07287	0.101765	0.91935	1.81271	1.67427	0.0407485	5.99188	4.19906	0.199147
Eubacterium_sp_CAG_180	IBS-C vs. Controls	0.120369	2.18717	0.0550342	0.956331	1.81271	1.67427	0.0407485	5.99188	4.19906	0.199147
Bacteroides_intestinalis	IBS-D vs. IBS-C	-2.9967	2.10448	-1.42396	0.160669	0.994008	0.541969	0.0675896	4.08082	1.43004	0.243641
Bacteroides_intestinalis	IBS-C vs. Controls	3.11327	2.22052	1.40204	0.16708	0.994008	0.541969	0.0675896	4.08082	1.43004	0.243641
Bacteroides_intestinalis	IBS-D vs. Controls	0.116576	1.95576	0.0596064	0.952707	0.994008	0.541969	0.0675896	4.08082	1.43004	0.243641
Bifidobacterium_bifidum	IBS-D vs. Controls	-2.15999	2.11085	-1.02328	0.311102	0.821626	0.247447	0.0682815	2.05368	0.41458	0.183226
Bifidobacterium_bifidum	IBS-C vs. Controls	-2.10962	2.39661	-0.880248	0.382936	0.821626	0.247447	0.0682815	2.05368	0.41458	0.183226
Bifidobacterium_bifidum	IBS-D vs. IBS-C	-0.0503775	2.27137	-0.0221794	0.982393	0.821626	0.247447	0.0682815	2.05368	0.41458	0.183226
Slackia_isoflavoniconvertens	IBS-D vs. IBS-C	1.59036	1.3417	1.18534	0.241487	0.102103	0.00238933	0.0108927	0.388776	0.00925385	0.0305735
Slackia_isoflavoniconvertens	IBS-C vs. Controls	-1.56908	1.41568	-1.10836	0.27301	0.102103	0.00238933	0.0108927	0.388776	0.00925385	0.0305735
Slackia_isoflavoniconvertens	IBS-D vs. Controls	0.0212851	1.24688	0.0170707	0.986448	0.102103	0.00238933	0.0108927	0.388776	0.00925385	0.0305735
Eubacterium_ramulus	IBS-D vs. Controls	-3.57253	1.94117	-1.84041	0.0716472	0.188448	0.0340133	0.0217192	0.393185	0.0662508	0.0409307
Eubacterium_ramulus	IBS-C vs. Controls	-2.36996	2.20395	-1.07532	0.287392	0.188448	0.0340133	0.0217192	0.393185	0.0662508	0.0409307
Eubacterium_ramulus	IBS-D vs. IBS-C	-1.20257	2.08877	-0.575731	0.567379	0.188448	0.0340133	0.0217192	0.393185	0.0662508	0.0409307
Firmicutes_bacterium_CAG_110	IBS-D vs. Controls	-2.49478	1.69382	-1.47288	0.147052	0.273135	0.0303407	0.0371427	0.519456	0.0961355	0.110049
Firmicutes_bacterium_CAG_110	IBS-D vs. IBS-C	1.4189	1.82262	0.778497	0.439945	0.273135	0.0303407	0.0371427	0.519456	0.0961355	0.110049
Bifidobacterium_adolescentis	IBS-D vs. Controls	-4.37464	2.32417	-1.88224	0.0656302	2.7442	0.722641	0.420467	6.0357	1.10655	0.972496
Bifidobacterium_adolescentis	IBS-C vs. Controls	-3.32834	2.63881	-1.2613	0.213052	2.7442	0.722641	0.420467	6.0357	1.10655	0.972496
Bifidobacterium_adolescentis	IBS-D vs. IBS-C	-1.0463	2.50091	-0.418367	0.67747	2.7442	0.722641	0.420467	6.0357	1.10655	0.972496
Methanobrevibacter_smithii	IBS-D vs. Controls	-1.42812	1.66721	-0.856594	0.395756	0.324906	0.0396787	0.0507161	0.613558	0.0680077	0.154636
Methanobrevibacter_smithii	IBS-C vs. Controls	-1.49081	1.8929	-0.787577	0.434662	0.324906	0.0396787	0.0507161	0.613558	0.0680077	0.154636
Methanobrevibacter_smithii	IBS-D vs. IBS-C	0.0626902	1.79398	0.0349447	0.972263	0.324906	0.0396787	0.0507161	0.613558	0.0680077	0.154636
Bacteroides_plebeius	IBS-C vs. Controls	-0.616745	1.39785	-0.441209	0.660964	0.0350129	0.381344	0.00798615	0.104414	1.47694	0.0407216
Bacteroides_plebeius	IBS-D vs. Controls	-0.484648	1.23118	-0.393645	0.695517	0.0350129	0.381344	0.00798615	0.104414	1.47694	0.0407216
Bacteroides_plebeius	IBS-D vs. IBS-C	0.132097	1.3248	0.0997111	0.920972	0.0350129	0.381344	0.00798615	0.104414	1.47694	0.0407216
Alistipes_shahii	IBS-D vs. IBS-C	-2.6221	1.90589	-1.37579	0.175019	0.448822	0.398593	0.108197	0.813391	0.647354	0.224053
Alistipes_shahii	IBS-D vs. Controls	-1.30194	1.7712	-0.735057	0.465739	0.448822	0.398593	0.108197	0.813391	0.647354	0.224053
Alistipes_shahii	IBS-C vs. Controls	1.32016	2.01098	0.656476	0.514528	0.448822	0.398593	0.108197	0.813391	0.647354	0.224053
Ruminococcus_lactaris	IBS-D vs. IBS-C	-3.03267	2.41309	-1.25676	0.214681	0.614595	0.692711	0.158743	1.77702	1.6908	0.393885
Ruminococcus_lactaris	IBS-D vs. Controls	-2.35208	2.24256	-1.04884	0.299297	0.614595	0.692711	0.158743	1.77702	1.6908	0.393885
Ruminococcus_lactaris	IBS-C vs. Controls	0.680589	2.54615	0.267301	0.790337	0.614595	0.692711	0.158743	1.77702	1.6908	0.393885
Anaerotruncus_colihominis	IBS-C vs. Controls	2.94261	2.06457	1.42529	0.160287	0.180397	0.0575293	0.0466962	0.537104	0.089574	0.106111
Anaerotruncus_colihominis	IBS-D vs. IBS-C	-2.51016	1.95668	-1.28287	0.205453	0.180397	0.0575293	0.0466962	0.537104	0.089574	0.106111
Anaerotruncus_colihominis	IBS-D vs. Controls	0.432447	1.81841	0.237817	0.812995	0.180397	0.0575293	0.0466962	0.537104	0.089574	0.106111
Ruminococcus_bicirculans	IBS-D vs. IBS-C	2.0831	2.29441	0.907903	0.368285	1.24323	0.808383	0.348373	2.72466	1.9895	0.745337
Ruminococcus_bicirculans	IBS-C vs. Controls	-1.7583	2.42093	-0.726293	0.471045	1.24323	0.808383	0.348373	2.72466	1.9895	0.745337
Ruminococcus_bicirculans	IBS-D vs. Controls	0.324799	2.13227	0.152325	0.879543	1.24323	0.808383	0.348373	2.72466	1.9895	0.745337
Ruminococcus_torques	IBS-C vs. Controls	-2.98797	1.82917	-1.63351	0.108644	3.29905	0.755081	0.971407	5.87898	1.5699	1.68303
Ruminococcus_torques	IBS-D vs. IBS-C	-0.340187	1.73358	-0.196234	0.845223	3.29905	0.755081	0.971407	5.87898	1.5699	1.68303
Dialister_invisus	IBS-D vs. Controls	-3.20223	2.00964	-1.59343	0.117366	0.220459	0.347079	0.0748215	0.503573	1.06164	0.1889
Dialister_invisus	IBS-D vs. IBS-C	-3.15411	2.16246	-1.45858	0.150935	0.220459	0.347079	0.0748215	0.503573	1.06164	0.1889
Dialister_invisus	IBS-C vs. Controls	-0.0481232	2.2817	-0.021091	0.983257	0.220459	0.347079	0.0748215	0.503573	1.06164	0.1889
Roseburia_faecis	IBS-D vs. Controls	-2.9062	2.10259	-1.3822	0.173054	0.93726	2.85993	0.318347	1.41548	4.5356	1.16283
Roseburia_faecis	IBS-D vs. IBS-C	-2.19998	2.26247	-0.972379	0.335543	0.93726	2.85993	0.318347	1.41548	4.5356	1.16283
Roseburia_faecis	IBS-C vs. Controls	-0.706217	2.38722	-0.295832	0.768584	0.93726	2.85993	0.318347	1.41548	4.5356	1.16283
Ruminococcaceae_bacterium_D5	IBS-D vs. IBS-C	2.19192	1.52457	1.43773	0.15674	0.110437	0.001532	0.04268	0.334469	0.00593341	0.150888
Ruminococcaceae_bacterium_D5	IBS-C vs. Controls	-2.24948	1.60863	-1.39838	0.168171	0.110437	0.001532	0.04268	0.334469	0.00593341	0.150888
Ruminococcaceae_bacterium_D5	IBS-D vs. Controls	-0.0575623	1.41683	-0.0406276	0.967755	0.110437	0.001532	0.04268	0.334469	0.00593341	0.150888
Collinsella_aerofaciens	IBS-C vs. Controls	-2.26061	1.88215	-1.20108	0.23538	3.16918	0.992173	1.28817	5.8594	1.18713	2.13268
Collinsella_aerofaciens	IBS-D vs. IBS-C	1.80635	1.78379	1.01265	0.316105	3.16918	0.992173	1.28817	5.8594	1.18713	2.13268
Collinsella_aerofaciens	IBS-D vs. Controls	-0.45426	1.65774	-0.274024	0.785195	3.16918	0.992173	1.28817	5.8594	1.18713	2.13268
Firmicutes_bacterium_CAG_83	IBS-C vs. Controls	-1.59469	1.84058	-0.866407	0.390406	1.0458	0.134906	0.550672	3.0477	0.185137	1.84508
Firmicutes_bacterium_CAG_94	IBS-D vs. IBS-C	-0.997237	1.43011	-0.697316	0.488835	0.0408224	0.120962	0.0298111	0.165753	0.451929	0.144271
Firmicutes_bacterium_CAG_94	IBS-C vs. Controls	0.903493	1.50897	0.59875	0.552043	0.0408224	0.120962	0.0298111	0.165753	0.451929	0.144271
Firmicutes_bacterium_CAG_94	IBS-D vs. Controls	-0.0937441	1.32904	-0.070535	0.944049	0.0408224	0.120962	0.0298111	0.165753	0.451929	0.144271
Oscillibacter_sp_57_20	IBS-D vs. IBS-C	-3.05128	2.0417	-1.49448	0.141334	0.210802	0.598239	0.19144	0.254067	0.797527	0.472406
Oscillibacter_sp_57_20	IBS-D vs. Controls	-2.31432	1.89741	-1.21972	0.228292	0.210802	0.598239	0.19144	0.254067	0.797527	0.472406
Oscillibacter_sp_57_20	IBS-C vs. Controls	0.736962	2.15428	0.342093	0.733715	0.210802	0.598239	0.19144	0.254067	0.797527	0.472406
Eubacterium_rectale	IBS-D vs. Controls	0.741102	1.22505	0.604954	0.547946	2.55268	0.659797	2.51223	5.28937	0.638399	3.74308
Eubacterium_rectale	IBS-D vs. IBS-C	0.753563	1.31821	0.571656	0.570116	2.55268	0.659797	2.51223	5.28937	0.638399	3.74308
Eubacterium_rectale	IBS-C vs. Controls	-0.0124614	1.3909	-0.00895927	0.992887	2.55268	0.659797	2.51223	5.28937	0.638399	3.74308
Paraprevotella_xylaniphila	IBS-D vs. IBS-C	1.16913	1.55622	0.75126	0.456018	0.0250835	0.148841	0.0386169	0.102519	0.392864	0.0926717
Paraprevotella_xylaniphila	IBS-D vs. Controls	1.04376	1.44625	0.721701	0.47384	0.0250835	0.148841	0.0386169	0.102519	0.392864	0.0926717
Paraprevotella_xylaniphila	IBS-C vs. Controls	-0.12537	1.64204	-0.0763502	0.939445	0.0250835	0.148841	0.0386169	0.102519	0.392864	0.0926717
Intestinimonas_butyriciproducens	IBS-C vs. Controls	1.89408	1.95942	0.966657	0.338368	0.0453241	0.284479	0.0784585	0.112105	0.687844	0.1569
Intestinimonas_butyriciproducens	IBS-D vs. IBS-C	-1.51437	1.85702	-0.815487	0.418661	0.0453241	0.284479	0.0784585	0.112105	0.687844	0.1569
Intestinimonas_butyriciproducens	IBS-D vs. Controls	0.379708	1.72579	0.220021	0.826751	0.0453241	0.284479	0.0784585	0.112105	0.687844	0.1569
Prevotella_copri	IBS-D vs. IBS-C	2.84116	2.16904	1.30987	0.196227	2.03673	8.40135	3.98579	5.02711	19.9322	12.8167
Prevotella_copri	IBS-D vs. Controls	-1.76671	2.01576	-0.876446	0.384979	2.03673	8.40135	3.98579	5.02711	19.9322	12.8167
Ruminococcus_gnavus	IBS-D vs. IBS-C	2.36323	1.81308	1.30343	0.198397	0.336011	0.0540187	0.675381	0.567761	0.118424	1.16675
Ruminococcus_gnavus	IBS-D vs. Controls	1.79673	1.68495	1.06634	0.291392	0.336011	0.0540187	0.675381	0.567761	0.118424	1.16675
Ruminococcus_gnavus	IBS-C vs. Controls	-0.566494	1.91305	-0.296121	0.768364	0.336011	0.0540187	0.675381	0.567761	0.118424	1.16675
Bacteroides_salyersiae	IBS-C vs. Controls	3.78297	2.14414	1.76433	0.0837843	0.0560065	0.481877	0.117422	0.152771	1.04085	0.376912
Bacteroides_salyersiae	IBS-D vs. IBS-C	-3.08658	2.03208	-1.51892	0.13508	0.0560065	0.481877	0.117422	0.152771	1.04085	0.376912
Bacteroides_salyersiae	IBS-D vs. Controls	0.696389	1.88848	0.368756	0.713866	0.0560065	0.481877	0.117422	0.152771	1.04085	0.376912
Butyricimonas_virosa	IBS-D vs. IBS-C	-2.1165	1.96739	-1.07579	0.287184	0.00530118	0.10069	0.0114958	0.009008	0.24159	0.0253923
Butyricimonas_virosa	IBS-C vs. Controls	2.12394	2.07587	1.02315	0.31116	0.00530118	0.10069	0.0114958	0.009008	0.24159	0.0253923
Butyricimonas_virosa	IBS-D vs. Controls	0.00743428	1.82836	0.0040661	0.996772	0.00530118	0.10069	0.0114958	0.009008	0.24159	0.0253923
Clostridium_bolteae	IBS-D vs. Controls	2.89433	1.85042	1.56415	0.124091	0.0597741	0.180577	0.132049	0.152198	0.610781	0.335262
Clostridium_bolteae	IBS-C vs. Controls	2.61996	2.10092	1.24705	0.218188	0.0597741	0.180577	0.132049	0.152198	0.610781	0.335262
Clostridium_bolteae	IBS-D vs. IBS-C	0.274368	1.99113	0.137795	0.890956	0.0597741	0.180577	0.132049	0.152198	0.610781	0.335262
Roseburia_inulinivorans	IBS-C vs. Controls	2.23728	2.22052	1.00755	0.318524	0.246538	0.360458	0.84992	0.4048	0.457129	2.4368
Roseburia_inulinivorans	IBS-D vs. IBS-C	-1.44112	2.10448	-0.684789	0.496639	0.246538	0.360458	0.84992	0.4048	0.457129	2.4368
Roseburia_inulinivorans	IBS-D vs. Controls	0.796152	1.95576	0.407081	0.685686	0.246538	0.360458	0.84992	0.4048	0.457129	2.4368
Asaccharobacter_celatus	IBS-D vs. IBS-C	-0.749608	1.76124	-0.425615	0.672215	0.0477935	0.1658	0.172623	0.0586247	0.1985	0.305147
Asaccharobacter_celatus	IBS-C vs. Controls	0.609319	1.85835	0.327881	0.744371	0.0477935	0.1658	0.172623	0.0586247	0.1985	0.305147
Asaccharobacter_celatus	IBS-D vs. Controls	-0.140289	1.63677	-0.0857109	0.932039	0.0477935	0.1658	0.172623	0.0586247	0.1985	0.305147
Blautia_wexlerae	IBS-C vs. Controls	1.74125	1.04153	1.67182	0.100807	0.204959	0.337283	0.81578	0.348397	0.421039	2.30734
Blautia_wexlerae	IBS-D vs. IBS-C	-1.0747	0.987098	-1.08874	0.281487	0.204959	0.337283	0.81578	0.348397	0.421039	2.30734
Blautia_wexlerae	IBS-D vs. Controls	0.666554	0.917342	0.726614	0.470851	0.204959	0.337283	0.81578	0.348397	0.421039	2.30734
Akkermansia_muciniphila	IBS-D vs. IBS-C	-2.83552	2.07037	-1.36957	0.17694	0.293706	1.89026	1.24135	1.02202	3.13757	2.6756
Akkermansia_muciniphila	IBS-D vs. Controls	2.07679	1.92406	1.07938	0.285599	0.293706	1.89026	1.24135	1.02202	3.13757	2.6756
Eubacterium_sp_CAG_251	IBS-D vs. IBS-C	2.16845	1.41487	1.53261	0.131675	0.0442118	0	0.214694	0.18229	0	0.574558
Eubacterium_sp_CAG_251	IBS-D vs. Controls	1.62	1.31489	1.23204	0.223696	0.0442118	0	0.214694	0.18229	0	0.574558
Eubacterium_sp_CAG_251	IBS-C vs. Controls	-0.548452	1.49289	-0.367376	0.714889	0.0442118	0	0.214694	0.18229	0	0.574558
Acidaminococcus_intestini	IBS-C vs. Controls	1.53912	2.1253	0.724189	0.472325	0.0501365	0.430497	0.251812	0.148936	1.4187	0.948559
Acidaminococcus_intestini	IBS-D vs. IBS-C	-1.2561	2.01423	-0.62361	0.535718	0.0501365	0.430497	0.251812	0.148936	1.4187	0.948559
Acidaminococcus_intestini	IBS-D vs. Controls	0.283022	1.87189	0.151196	0.88043	0.0501365	0.430497	0.251812	0.148936	1.4187	0.948559
Lachnospira_pectinoschiza	IBS-C vs. Controls	3.15173	2.35327	1.3393	0.18653	0.0268565	0.158247	0.145363	0.0430141	0.240839	0.336632
Lachnospira_pectinoschiza	IBS-D vs. IBS-C	-1.84702	2.23029	-0.828152	0.41152	0.0268565	0.158247	0.145363	0.0430141	0.240839	0.336632
Lachnospira_pectinoschiza	IBS-D vs. Controls	1.30471	2.07268	0.62948	0.531901	0.0268565	0.158247	0.145363	0.0430141	0.240839	0.336632
Lawsonibacter_asaccharolyticus	IBS-C vs. Controls	3.25454	1.88341	1.72801	0.0901596	0.0170406	0.125324	0.0947912	0.0316352	0.173152	0.238202
Lawsonibacter_asaccharolyticus	IBS-D vs. IBS-C	-1.84575	1.78499	-1.03404	0.306091	0.0170406	0.125324	0.0947912	0.0316352	0.173152	0.238202
Lawsonibacter_asaccharolyticus	IBS-D vs. Controls	1.40879	1.65884	0.849261	0.399784	0.0170406	0.125324	0.0947912	0.0316352	0.173152	0.238202
Alistipes_inops	IBS-D vs. Controls	0.501189	1.50709	0.332553	0.740862	0.0422365	0.812103	0.243149	0.17379	3.14359	1.22338
Alistipes_inops	IBS-C vs. Controls	0.458913	1.71112	0.268195	0.789653	0.0422365	0.812103	0.243149	0.17379	3.14359	1.22338
Alistipes_inops	IBS-D vs. IBS-C	0.0422758	1.62169	0.0260689	0.979306	0.0422365	0.812103	0.243149	0.17379	3.14359	1.22338
Blautia_sp_CAG_257	IBS-D vs. IBS-C	2.69505	1.93618	1.39194	0.170102	0.01633	0.0429253	0.120842	0.0344806	0.121542	0.219538
Blautia_sp_CAG_257	IBS-C vs. Controls	1.33352	2.04294	0.652743	0.516912	0.01633	0.0429253	0.120842	0.0344806	0.121542	0.219538
Eubacterium_siraeum	IBS-C vs. Controls	0.921512	2.28174	0.403863	0.688035	0.222842	0.990499	1.71129	0.491692	2.10231	5.99226
Eubacterium_siraeum	IBS-D vs. IBS-C	-0.743632	2.1625	-0.343876	0.732381	0.222842	0.990499	1.71129	0.491692	2.10231	5.99226
Eubacterium_siraeum	IBS-D vs. Controls	0.17788	2.00968	0.0885116	0.929824	0.222842	0.990499	1.71129	0.491692	2.10231	5.99226
Phascolarctobacterium_succinatutens	IBS-D vs. Controls	1.81213	1.54381	1.1738	0.246035	0.0310329	0.0306847	0.383458	0.127952	0.0832908	0.951643
Phascolarctobacterium_succinatutens	IBS-D vs. IBS-C	1.52306	1.6612	0.916841	0.363627	0.0310329	0.0306847	0.383458	0.127952	0.0832908	0.951643
Phascolarctobacterium_succinatutens	IBS-C vs. Controls	0.289068	1.7528	0.164918	0.869674	0.0310329	0.0306847	0.383458	0.127952	0.0832908	0.951643
Escherichia_coli	IBS-D vs. Controls	2.59672	2.10079	1.23607	0.222208	0.130035	2.32128	1.66566	0.206161	4.73954	4.27697
Escherichia_coli	IBS-C vs. Controls	2.15941	2.38519	0.905341	0.369627	0.130035	2.32128	1.66566	0.206161	4.73954	4.27697
Escherichia_coli	IBS-D vs. IBS-C	0.437314	2.26054	0.193455	0.847386	0.130035	2.32128	1.66566	0.206161	4.73954	4.27697
Dorea_sp_CAG_317	IBS-C vs. Controls	-0.99295	1.81424	-0.547308	0.586602	0.00780412	0.00648133	0.132424	0.0248559	0.0251021	0.305847
Clostridium_sp_CAG_58	IBS-D vs. IBS-C	-1.91325	1.85923	-1.02906	0.308406	0.0125882	0.173792	0.25346	0.0223387	0.200682	0.545794
Bacteroides_eggerthii	IBS-D vs. Controls	3.96414	2.07804	1.90763	0.0621902	0.100934	1.85955	2.257	0.406676	4.64343	6.31074
Bacteroides_eggerthii	IBS-D vs. IBS-C	2.78953	2.23605	1.24752	0.218018	0.100934	1.85955	2.257	0.406676	4.64343	6.31074
Bacteroides_eggerthii	IBS-C vs. Controls	1.17461	2.35935	0.497852	0.620771	0.100934	1.85955	2.257	0.406676	4.64343	6.31074
Bifidobacterium_pseudocatenulatum	IBS-C vs. Controls	-1.65597	2.1075	-0.785752	0.435721	0.0637371	0.0407807	1.50962	0.167421	0.154205	6.70632
Clostridium_sp_CAG_299	IBS-D vs. Controls	3.15592	1.60143	1.97068	0.0543092	0.00366	0.00512533	0.108198	0.0150906	0.0107475	0.331053
Clostridium_sp_CAG_299	IBS-C vs. Controls	1.82108	1.81823	1.00157	0.321374	0.00366	0.00512533	0.108198	0.0150906	0.0107475	0.331053
Clostridium_sp_CAG_299	IBS-D vs. IBS-C	1.33483	1.72321	0.774621	0.442211	0.00366	0.00512533	0.108198	0.0150906	0.0107475	0.331053
Proteobacteria_bacterium_CAG_139	IBS-D vs. IBS-C	3.09594	1.99096	1.555	0.126254	0.0195459	0.364015	0.634781	0.0359963	0.809801	1.51193
Proteobacteria_bacterium_CAG_139	IBS-C vs. Controls	2.00354	2.10075	0.953728	0.34481	0.0195459	0.364015	0.634781	0.0359963	0.809801	1.51193
Alistipes_onderdonkii	IBS-D vs. IBS-C	-1.58808	1.70857	-0.929476	0.357108	0.00275529	0.397968	0.14297	0.00612107	1.06991	0.727451
Alistipes_onderdonkii	IBS-D vs. Controls	-1.03936	1.58783	-0.65458	0.515738	0.00275529	0.397968	0.14297	0.00612107	1.06991	0.727451
Alistipes_onderdonkii	IBS-C vs. Controls	0.548714	1.80278	0.304371	0.762109	0.00275529	0.397968	0.14297	0.00612107	1.06991	0.727451
Bacteroides_cellulosilyticus	IBS-D vs. Controls	3.0424	2.18627	1.39159	0.170206	0.0193347	0.253123	1.16773	0.0420992	0.568761	4.23168
Bacteroides_cellulosilyticus	IBS-C vs. Controls	2.71321	2.48224	1.09305	0.279611	0.0193347	0.253123	1.16773	0.0420992	0.568761	4.23168
Bacteroides_cellulosilyticus	IBS-D vs. IBS-C	0.329192	2.35252	0.139931	0.889276	0.0193347	0.253123	1.16773	0.0420992	0.568761	4.23168
Bacteroides_phage_B124_14	IBS-D vs. Controls	0.43766	0.665227	0.657911	0.513613	0.000105882	0.00235	0.185479	0.000436564	0.00910151	0.94576
Bacteroides_phage_B124_14	IBS-D vs. IBS-C	0.357916	0.715811	0.500014	0.619259	0.000105882	0.00235	0.185479	0.000436564	0.00910151	0.94576
Bacteroides_phage_B124_14	IBS-C vs. Controls	0.0797441	0.755282	0.105582	0.916337	0.000105882	0.00235	0.185479	0.000436564	0.00910151	0.94576
Prevotella_sp_CAG_1031	IBS-D vs. IBS-C	-1.43051	1.30457	-1.09654	0.278096	0.00048647	0.000416667	0.915615	0.0013872	0.00104736	4.66828
Prevotella_sp_CAG_1031	IBS-C vs. Controls	1.3631	1.37651	0.990262	0.326814	0.00048647	0.000416667	0.915615	0.0013872	0.00104736	4.66828
Prevotella_sp_CAG_1031	IBS-D vs. Controls	-0.067411	1.21238	-0.0556021	0.95588	0.00048647	0.000416667	0.915615	0.0013872	0.00104736	4.66828
Bacteroides_faecis_CAG_32	IBS-D vs. IBS-C	2.11248	1.23013	1.71728	0.0921163	2.58824e-05	0.00021	0.13696	0.000106716	0.000813327	0.509187
Bacteroides_faecis_CAG_32	IBS-D vs. Controls	1.56484	1.1432	1.36882	0.177173	2.58824e-05	0.00021	0.13696	0.000106716	0.000813327	0.509187
Bacteroides_faecis_CAG_32	IBS-C vs. Controls	-0.547642	1.29796	-0.421925	0.674888	2.58824e-05	0.00021	0.13696	0.000106716	0.000813327	0.509187
